# Epigenetic age deviation and mental health in childhood and adolescence: A systematic review and meta-analysis

**DOI:** 10.1101/2024.05.06.24306916

**Authors:** L.B. Moyakhe, S. Dalvie, T.C. Chalumbila, D.J. Stein, N. Koen

**Affiliations:** Department of Psychiatry and Mental Health, Faculty of Health Sciences, University of Cape Town, South Africa; and UCT Neuroscience Institute; South African Medical Research Council (SAMRC) Unit on Risk and Resilience in Mental Disorders; SAMRC Genomic and Precision Medicine Unit, Division of Human Genetics, Department of Pathology, Institute of Infectious Diseases and Molecular Medicine, University of Cape Town□; Department of Biomedical Sciences, Faculty of Medicine, University of Botswana

## Abstract

**Background:** Epigenetic age acceleration (EAA, i.e., higher EA relative to chronological age) may be linked to adverse mental health outcomes in children. Previously, EAA has been associated with advanced physical maturation and early pubertal development in adolescents. However, research on epigenomic changes and mental health outcomes in children remains limited. This systematic review aimed to investigate the associations between epigenetic age deviation (greater or lower EA age relative to chronological age) and mental health outcomes in childhood.

**Methods:** This systematic review adhered to the Preferred Reporting Items for Systematic Reviews and Meta-analysis (PRISMA) guidelines. Relevant terms were used to search the PubMed, Scopus, and PsychINFO (via Ebsco host) online databases. The search commenced between February and September 2022. Only full-text studies published in English, involving participants under 18 years of age, and examining associations between epigenetic age deviation and child mental health outcomes were eligible for inclusion.

**Results and conclusion:** Among the 4 studies that met the inclusion criteria for this review, 3 studies independently reported significant associations between EAA and internalising behaviour in children and adolescents (aged 4 to 17 years). However, a meta-analysis (OR=1.14, [95% CI, 0.86-1.49]) incorporating a subset of these studies (n=2) did not confirm this finding, though heterogeneity between studies was observed (I^2^ =81%, p=0.022). While the data are not consistent, the findings of this systematic review suggest that EAA holds promise as a potential biomarker for identifying children and adolescents at risk of internalising problems. Given the limited number of studies and the heterogeneity in effect size measures, further work is warranted to explore these preliminary findings.
