## Appendix 2 for "Epigenetic age deviation and mental health in childhood and adolescence: A systematic review and meta-analysis"

### Sheet: Sheet 1 - review_264349_2023011
review_264349_20230110022822
Covidence #	Study ID	Title	Reviewer Name	Title of study	Study ID (PMID)	Aim of study	Main findings	Country where study was conducted	Target data :	Outcome Name of Target cohort	Outcome measure Name of Target cohort	Ancestry of participants Name of Target cohort	age of participants Name of Target cohort	Name of Target cohort Name of Target cohort	Sample size Name of Target cohort	Epigenetic clock used Name of Target cohort	Sample used (from target group) for epigenetic clock Name of Target cohort	Secondary exposure? (if there is, provide name) Name of Target cohort	Exclusion criteria	Possible conflicts of interest for study authors	Rationale for study	Rationale for study supporting text	Selection and definition of outcome of interest	Selection and definition of outcome of interest supporting text	Selection and comparability of comparison groups (if applicable)	Selection and comparability of comparison groups (if applicable) supporting text	Technical classification of the exposure	Technical classification of the exposure supporting text	Non-technical classification of the exposure	Non-technical classification of the exposure supporting text	Other sources of bias	Other sources of bias supporting text	Sample size and power	Sample size and power supporting text	A priori planning of analyses	A priori planning of analyses supporting text	Statistical methods and control for confounding	Statistical methods and control for confounding supporting text	Testing of assumptions and inferences for genetic analyses	Testing of assumptions and inferences for genetic analyses supporting text	Appropriateness of inferences drawn from results	Appropriateness of inferences drawn from results supporting text
6	Suarez 2018	The epigenetic clock and pubertal, neuroendocrine, psychiatric, and cognitive outcomes in adolescents	Consensus	The epigenetic clock and pubertal, neuroendocrine, psychiatric, and cognitive outcomes in adolescents	PMID: 30021623	We tested if the Horvath epigenetic age predictor is associated with pubertal, neuroendocrine, psychiatric, and cognitive ageing-related outcomes	Epigenetic age acceleration (AA) was associated with 18 to 34% higher odds for internalizing and thought problems on the Child Behavior Checklist (p values < 0.045). AA was not significantly associated with cognition	Finland		internalising disorders, externalising problems	CBCL (6-18) maternal completed : for psychiatric problems and The short form of the Wechsler-Intelligence-Scale-for-Children-III for cognitive function	not mentioned, Finnish adolescents?	12.3 (0.5)	Glycyrrhizin in Licorice (GLAKU)	239	Horvath	blood			none	6	Molecular ageing biomarkers, such as epigenetic age predictors, predict risk factors of premature ageing, and morbidity/mortality more accurately than chronological age in middle-aged and elderly populations. Yet, it remains elusive if such biomarkers are associated with ageing-related outcomes earlier in life when individuals begin to diverge in ageing trajectories. We tested if the Horvath epig…	5: Very Good	Following the CBCL manual, we used the 82nd percentile as the cutoff to identify adolescents with borderline clinically significant problems Sample boys only? Community-based cohort No blinding	3: Good	No explicit description of controls Detailed selection procedure eligibility criteria not specified (excluded from genetic analyses based on quality control reasons) no blinding no specific ethnicity was mentioned, assume they are all Finish (White)	6	SNP clustering probability for each genotype > 95%, Call rate > 95% individuals and markers(99% for markers with MAF < 5%), MAF > 1%, HWEp>1*10–6. Moreover, heterozygosity, sex check, and relatedness checks were performed and any discrepancies were removed (N= 2	3: Good	No explicit description of controls Detailed selection procedure eligibility criteria not specified (excluded from genetic analyses based on quality control reasons) no blinding no specific ethnicity was mentioned, assume they are all Finish (White)	5: Very Good	All analyses were adjusted for the child’s sex and the first three MDS components to control for population structure (model 1). We made further adjustments for covariates previously associated with physical growth and development, salivary cortisol, psychiatric problems, recognition in this cohort	3: Good	no priori sample okay	6	All analyses were adjusted for covariates and confounders as described and we also tested if the associations between AA on outcomes varied by sex by including sex × AA interaction into the GLMs following the main effects of these variables as the sexes may differ in epigenetic age, pubertal maturation, and the prevalence and aetiology of psychiatric problems. We also report Bonferroni-corrected …	7 : Excellent	All analyses were adjusted for covariates and confounders as described and we also tested if the associations between AA on outcomes varied by sex by including sex × AA interaction into the GLMs following the main effects of these variables as the sexes may differ in epigenetic age, pubertal maturation, and the prevalence and aetiology of psychiatric problems. We also report Bonferroni-corrected …	5: Very Good		5: Very Good
4	Tollenaar 2021	Internalizing symptoms associate with the pace of epigenetic aging in childhood	Consensus	Internalizing symptoms associated with the pace of epigenetic aging in childhood	33460784	examined whether epigenetic age acceleration (EAA) associates with internalizing and externalizing symptoms that were prospectively collected across childhood in a longitudinal cohort study	Internalising symptoms at 2.5 and 4 years predicted higher EAA at age 6. EAA at age 6 was predicted by internalising symptoms at 2.5 and was longitudinally associated with internalising symptoms up to the age of 10.	Netherlands		Internalising symptoms Externalising symptoms	Maternal report CBCL 1.5-5 (at ages 2.5 and 4) CBCL 4-28 (at ages 6, 7 and 10) SDQ (at ages 8 and 10 to confirm outcomes were consistent across the symptom checklist)	Caucasian	6 years old til 10 (longitudinal)	longitudinal Basale Invloeden Op De Baby Ontwikkeling (BIBO) study (supplementary material)	148	Horvath clock	buccal epithelial cells	maternal anxiety and depressive symptoms	One participant, who was diagnosed with an autism spectrum disorder by age 10, had high internalizing and externalizing symptoms (>3 SD from the mean) on 3 occasions and was removed from subsequent analyses as a repeated outlier	none	5: Very Good		4		3: Good	No clear cut-off criteria for cases vs controls were mentioned. No clear eligibility criteria excluded one child with autism No blinding mentioned Controlled for population substructure in analysis,	4		3: Good	Blinding not mentioned No randomisation mentioned	5: Very Good	Nonetheless, the sample was relatively small and thereby underpowered to detect small effect sizes, which may explain the non-significant associations with externalizing symptoms and the genetic predictors of EAA. Similarly, sample size precluded stratified analyses based on sex, which may be important maternal reporter bias sample includes children with low levels of psychiatric symptoms, coming…	2		5: Very Good		6	For the prediction of EAA the following covariates were examined: child sex, buccal cell content, 850 K array technical factors (batch number, array plate, array position), and population stratification (PC1 and PC2). For the prediction of CBCL scores over time covariates included: child sex, maternal educational level at birth, mothers’ own anxiety and depression ratings per time point, and popu…	6		5: Very Good
3	CerveiradeBaumont 2021	Telomere length and epigenetic age acceleration in adolescents with anxiety disorders	Consensus	Telomere length and epigenetic age acceleration in adolescents with anxiety disorders	33833304	We aimed to study epigenetic age acceleration (AA) in a cohort of adolescents with and without anxiety disorders	No differences in AA among groups over time. i.e no difference in AA between adolescents with/without an anxiety disorder.	Brazil		Anxiety	Initial diagnoses made using psychiatric evaluation. Schedule for Affective Disorders and Schizophrenia for School-Age Children Present and Lifetime Version (K-SADS-PL) <18 at follow-up, Mini International Neuropsychiatric Interview (MINI) if 19 or older at follow-up.	Caucasian 63%, African Brazilian 14%, Mixed 21%	baseline 13.4 years old follow-up 17.2 years old	Not mentioned, children and adolescents were recruited from public schools	234 ( 100 controls, i.e non-anxious; 134 diagnosed with anxiety disorders . 76 available for follow-up after 5 years.	Horvath clock	Saliva	none		the authors declare no competing interests	5: Very Good		4	No clear cut-off scores for anxiety. Clear groups. No blinding. follow-up appropriate. attrition rate acceptable.	2	No cut-off criteria, no eligibility criteria, no matching, and ethnicity not specified.	5: Very Good		2	Not mentioned	5: Very Good	Some limitations of the present study were the small sample size and the ethnic background of our population. However, we try to minimize this confounder, adjusting our analyses to ethnicity. Our small sample size may be underpowered to show possible differences among the groups. We attempt to minimize this by using a mixed-effect model, which uses all information available from both time points.…	2	small sample size 76, no priori	5: Very Good	Analysis plan was a bit brief.	4		3: Good		3: Good
1	Dammering 2021	The pediatric buccal epigenetic clock identifies significant ageing acceleration in children with internalizing disorder and maltreatment exposure	Consensus	The pediatric buccal epigenetic clock identifies significant ageing acceleration in children with internalizing disorder and maltreatment exposure	PMID: 34621920	Using a pediatric buccal epigenetic (PedBE) clock to predict DNA methylation-based ageing deviation in children with and without internalizing disorder and assess the moderating effect of maltreatment exposure.	Children with internalizing disorder exhibited a significant acceleration of epigenetic ageing as compared to children without internalizing disorder. This association was significantly moderated by maltreatment severity. Children with internalizing disorder who had experienced maltreatment exhibited ageing acceleration relative to children with no internalizing disorder. Children with internaliz…	Germany		Internalising disorder	Psychiatric disorders measured using DSM-IV using the electronic Preschool Age Psychiatric Assessment. Presence or absence of current internalizing disorder were coded.	White: 144, White-black: 11, White-Asian: 3	4.25 (0.8) years	Berlin Longitudinal Children Study, chidlren were recruited from the community via child protection services in the Berlin area	158 children (73 girls, 85 boys)	pediatric buccal epigenetic (PedBE) clock	saliva	Maltreatment	10 children were excluded due to missing data on clinical status. For assignment to the group of non-maltreated children, any maltreatment or other trauma was excluded. Exclusion criteria for all children included parents under the age of 18 years, severe chronic medical disease, psychosis, neuro-developmental disorders, disability, current medication, and chronic illness of a caretaker.	none	5: Very Good	No clear hypothesis Good rationale However, there is an important methodological caveat of the above studies that estimated epigenetic ageing in children. These studies uniformly applied epigenetic ageing estimates that were validated for adults. The applied algorithms are likely not suitable to estimate epigenetic ageing in children. Importantly, specific CpGs and methylation patterns associated…	3: Good	Maltreated children were recruited via child protection services in the Berlin area (bias). 81 children were classified as maltreatment cases according to the Maltreatment Classification System psychiatric disorders were assessed according to DSM-IV using the electronic Preschool Age Psychiatric Assessment: no cut-off criteria were mentioned. No blinding mentioned. not clear whether those from th…	3: Good		6	Was agreement with the Hardy Weinberg equilibrium tested in controls- unsure	5: Very Good	No mention of blinding. Functional normalization implemented by the minfi package (Aryee et al., 2014) was used to normalize the data. Batch effects were identified and removed with the Empirical Bayes’ method ComBat (Müller et al., 2016) included in the R package sva (Leek et al., 2012). CpGs located on the X or Y chromosome, cross-reactive and polymorphic probes were removed (Chen et al., 2013;…	4	Limitations of the study include a small sample size as well as the cross-sectional design hampering causal interpretations. In addition, we did not relate our results to mediators, such as inflammation or stress hormone levels in children. Sampling bias? Blinding?	2		7 : Excellent	We used the PedBE clock algorithm that has been developed for epigenetic age estimation in individuals aged 0–20 years (McEwen et al., 2020). This algorithm uses information on methylation status at 94 empirically selected CpGs that either show an increase or decrease in methylation with time. The algorithm was applied as previously described (McEwen et al., 2020).	7 : Excellent	We coded a moderator variable based on the number of maltreatment types that was coded at 3 severity levels (Table 1): 1) No maltreatment (value =0, n =77), 2) Mild to moderate maltreatment: 1 to 2 maltreatment categories (value =1, n =55), and 3) Severe maltreatment: 3 or more maltreatment categories (value =2, n =26). For the ordinary least square (OLS) regression in the moderation analysis, va…	6	analyses were adjusted for confounders with known impact on epigenetic ageing, including 1) cell type composition (buccal cells, CD14, CD34), 2) population structure and relatedness	5: Very Good
